# Effect of treatment with GLP-1R agonists on the urinary peptidome of T2DM patients

**DOI:** 10.1101/2023.05.03.23289439

**Authors:** Sonnal Lohia, Justyna Siwy, Emmanouil Mavrogeorgis, Susanne Eder, Stefanie Thoeni, Gert Mayer, Harald Mischak, Antonia Vlahou, Vera Jankowski

## Abstract

**Aim:** Type II Diabetes mellitus (T2DM) accounts for approximately 90% of all DM cases in the world; and is diagnosed with increased levels of blood glucose or hyperglycemia. Glucagon-like peptide-1 receptor (GLP-1R) agonists have established an increased capability to target directly or indirectly six core defects associated with T2DM, while, the underlying molecular mechanisms of these pharmacological effects are not fully known. This exploratory study was conducted to analyze the effect of treatment with GLP-1R agonists on the urinary peptidome of T2DM patients.

**Material and Methods:** Urine samples of thirty-two T2DM patients from the PROVALID study (A Prospective Cohort Study in Patients with T2DM for Validation of Biomarkers) were collected at pre- and post-treatment with GLP-1R agonist drugs, and analyzed by capillary electrophoresis coupled to mass spectrometry (CE-MS).

**Results:** In total, 329 urinary peptides were identified, of which 70 were significantly affected by the GLP-1R agonist treatment; fragmenting from 26 different proteins. The downregulation of MMP proteases, based on the concordant downregulation of urinary collagen peptides with GLP-1R agonist treatment was highlighted in the study. Treatment also resulted in the downregulation of peptides from SERPINA1, APOC3, CD99, CPSF6, CRNN, SERPINA6, HBA2, MB, VGF, PIGR and TTR, many of which were previously found associated with increased kidney and/or vascular damage, indicating beneficial effect of GLP-1R agonists.

**Conclusions:** The novel findings in this study, indicate potential molecular mechanisms of GLP-1R agonists in the context of management of T2DM and prevention or delaying the progression of its associated diseases.
