## Supplementary material for "Effect of treatment with GLP-1R agonists on the urinary peptidome of T2DM patients": TableS2

### Sheet: Protease activity
		Number of peptides
Protease Human	% CS	Total	Up	Down
MMP2 (P08253; MMP2_HUMAN)	21.0526	8	0	8
MMP9 (P14780; MMP9_HUMAN)	21.0526	8	1	7
MMP25 (Q9NPA2; MMP25_HUMAN)	13.1579	5	0	5
MMP1 (P03956; MMP1_HUMAN)	2.63158	1	0	1
ADAMTS5 (Q9UNA0; ATS5_HUMAN)	5.26316	2	0	2
MMP13 (P45452; MMP13_HUMAN)	15.7895	6	1	5
MMP20 (O60882; MMP20_HUMAN)	2.63158	1	0	1
MMP14 (P50281; MMP14_HUMAN)	13.1579	5	0	5
CTSL (P07711; CATL1_HUMAN)	2.63158	1	0	1
CTSD (P07339; CATD_HUMAN)	2.63158	1	0	1
